# Robotic RNA extraction for SARS-CoV-2 surveillance using saliva samples

**DOI:** 10.1101/2021.01.10.21249151

**Authors:** Jennifer R. Hamilton, Elizabeth C. Stahl, Connor A. Tsuchida, Enrique Lin-Shiao, C. Kimberly Tsui, Kathleen Pestal, Holly K. Gildea, Lea B. Witkowsky, Erica A. Moehle, Shana L. McDevitt, Matthew McElroy, Amanda Keller, Iman Sylvain, Ariana Hirsh, Alison Ciling, Alexander J. Ehrenberg, IGI SARS-CoV-2 consortium, Bradley R. Ringeisen, Garth Huberty, Fyodor D. Urnov, Petros Giannikopoulos, Jennifer A. Doudna

## Abstract

Saliva is an attractive specimen type for asymptomatic surveillance of COVID-19 in large populations due to its ease of collection and its demonstrated utility for detecting RNA from SARS-CoV-2. Multiple saliva-based viral detection protocols use a direct-to-RT-qPCR approach that eliminates nucleic acid extraction but can reduce viral RNA detection sensitivity. To improve test sensitivity while maintaining speed, we developed a robotic nucleic acid extraction method for detecting SARS-CoV-2 RNA in saliva samples with high throughput. Using this assay, the Free Asymptomatic Saliva Testing (IGI-FAST) research study on the UC Berkeley campus conducted 11,971 tests on supervised self-collected saliva samples and identified rare positive specimens containing SARS-CoV-2 RNA during a time of low infection prevalence. In an attempt to increase testing capacity, we further adapted our robotic extraction assay to process pooled saliva samples. We also benchmarked our assay against the gold standard, nasopharyngeal swab specimens. Finally, we designed and validated a RT-qPCR test suitable for saliva self-collection. These results establish a robotic extraction-based procedure for rapid PCR-based saliva testing that is suitable for samples from both symptomatic and asymptomatic individuals.
