## Supplemental Table 1 for "Robotic RNA extraction for SARS-CoV-2 surveillance using saliva samples"

### Sheet: IGI+FAST+Positives+and+Inconclu
Which of the following test results did you get through IGI FAST?	Did you get a confirmatory test after receiving your result from IGI FAST?	What was your confirmatory test result?	Are you sure you didn't get a confirmatory test? A confirmatory test should have been advised by the healthcare provider that called you to deliver your IGI FAST result. A confirmatory test could have been administered at UC Berkeley or anywhere else. If you're not sure, please use the "back" button to re-select your answer to the question about confirmatory testing.	How many days passed between giving your IGI FAST saliva sample and getting a confirmatory test? Note that this question asks about the time between samples, not results.	What kind of test was used for your confirmatory test?	What location was swabbed for your confirmatory test? If you were swabbed from multiple areas with the same swab, please select all relevant answers.	Where was your confirmatory test done?
Positive	Yes	Positive		2 days	A clinician swabbed me and I got my results in over 6 hours	Nostril (shallow nasal)	University Health Services
Positive	Yes	Negative		1 day	A clinician swabbed me and I got my results in over 6 hours	Nasopharynx (very deep in the nasal cavity), mid-turbinate (roughly up to the bridge of your nose), or other deep nasal	University Health Services
Inconclusive	Yes	Negative		1 day	A clinician swabbed me and I got my results in over 6 hours	Nasopharynx (very deep in the nasal cavity), mid-turbinate (roughly up to the bridge of your nose), or other deep nasal	My primary care provider (not UHS)
Inconclusive	Yes	Negative		2 days	I swabbed myself and got my results in over 6 hours	Nostril (shallow nasal)	University Health Services
Inconclusive	Yes	Negative		4-5 days	A clinician swabbed me and I got my results in over 6 hours	Nasopharynx (very deep in the nasal cavity), mid-turbinate (roughly up to the bridge of your nose), or other deep nasal	University Health Services
Inconclusive	Yes	Negative		greater than 7 days	A clinician swabbed me and I got my results in over 6 hours	Nasopharynx (very deep in the nasal cavity), mid-turbinate (roughly up to the bridge of your nose), or other deep nasal,Throat	University Health Services
Inconclusive	No		Yes, I'm sure that I didn't get a confirmatory test.
Inconclusive	Yes	Negative		6-7 days	A clinician swabbed me and I got my results in over 6 hours	Nasopharynx (very deep in the nasal cavity), mid-turbinate (roughly up to the bridge of your nose), or other deep nasal	University Health Services
Inconclusive	Yes	Negative		6-7 days	I swabbed myself and got my results in over 6 hours	Nostril (shallow nasal)	University Health Services
Inconclusive	Yes	Negative		4-5 days	A clinician swabbed me and I got my results in over 6 hours	Nasopharynx (very deep in the nasal cavity), mid-turbinate (roughly up to the bridge of your nose), or other deep nasal	A community/pop-up testing site
Inconclusive	Yes	Negative		6-7 days	I swabbed myself and got my results in over 6 hours	Nasopharynx (very deep in the nasal cavity), mid-turbinate (roughly up to the bridge of your nose), or other deep nasal	University Health Services
Inconclusive	Yes	Negative		less than 1 day	A clinician swabbed me and I got my results in over 6 hours	Nasopharynx (very deep in the nasal cavity), mid-turbinate (roughly up to the bridge of your nose), or other deep nasal	University Health Services
Inconclusive	Yes	Negative		6-7 days	A clinician swabbed me and I got my results in over 6 hours	Nasopharynx (very deep in the nasal cavity), mid-turbinate (roughly up to the bridge of your nose), or other deep nasal	A community/pop-up testing site
Inconclusive	Yes	Negative		less than 1 day	A clinician swabbed me and I got my results in over 6 hours	Nasopharynx (very deep in the nasal cavity), mid-turbinate (roughly up to the bridge of your nose), or other deep nasal	My primary care provider (not UHS)
Inconclusive	No		Yes, I'm sure that I didn't get a confirmatory test.
Inconclusive	Yes	Negative		4-5 days	A clinician swabbed me and I got my results in over 6 hours	Nasopharynx (very deep in the nasal cavity), mid-turbinate (roughly up to the bridge of your nose), or other deep nasal,Throat	University Health Services

### Sheet: Sheet1
Q3.1	Q4.2	Q4.3
Which of the following test results did you get through IGI FAST?	Did you get a confirmatory test after receiving your [QID85-ChoiceGroup-SelectedChoices] result from IGI FAST?	What was your confirmatory test result?
Inconclusive	Yes	Negative
Inconclusive	Yes	Negative
Inconclusive	Yes	Negative
Inconclusive	Yes	Negative
Inconclusive	No
Inconclusive	Yes	Negative
Inconclusive	Yes	Negative
Inconclusive	Yes	Negative
Inconclusive	Yes	Negative
Inconclusive	Yes	Negative
Inconclusive	Yes	Negative
Inconclusive	Yes	Negative
Inconclusive	No
Inconclusive	Yes	Negative
yes	12
no	2

### Sheet: Sheet2
Q3.1	Q4.2	Q4.3
Which of the following test results did you get through IGI FAST?	Did you get a confirmatory test after receiving your [QID85-ChoiceGroup-SelectedChoices] result from IGI FAST?	What was your confirmatory test result?
Positive	Yes	Positive
Positive	Yes	Negative
